# Fine-mapping reveals four *TMEM106B* haplotypes associated with neurodegenerative risk and preserved cognition at extreme age

**DOI:** 10.1101/2025.02.02.25321330

**Authors:** Alex Salazar, Niccolò Tesi, Lydian Knoop, Natasja M. van Schoor, Martijn Huisman, Betty Tijms, Everard G.B. Vijverberg, Sven van der Lee, Sanduni Wijesekera, Jana Krizova, Mikko Hiltunen, Markus Damme, Leonard Petrucelli, Marcel Reinders, Anke A. Dijkstra, Inge R. Holtman, Marc Hulsman, Henne Holstege

**Author notes:** **CORRESPONDING AUTHOR:** Henne Holstege.

## Abstract

Genetic variation at the *TMEM106B* locus has been associated with Alzheimer’s disease (AD) and related neurodegenerative phenotypes, yet its haplotypic architecture remains incompletely resolved. We refined the genetic landscape of *TMEM106B* by integrating AD-GWAS summary statistics (∼978K individuals) with haplotype analyses in 5,873 Dutch genomes including AD-cases, age-matched controls, and cognitively healthy centenarians. In addition to the known linkage disequilibrium (LD) block defining risk and protective haplotypes characterized by the amino acid substitution at residue 185 (Threonine/Serine), we identify a second conditionally independent LD block. Together these form four haplotypes (T1-T4), with T3 strongly enriched in centenarians. Long-read whole-genome sequencing in 493 individuals reveals haplotype-linked structural variation and methylation patterns, including a ∼19 Kbp genomic rearrangement carried by T3. These findings indicate that the *TMEM106B* locus comprises multiple haplotypes defined by methylation patterns and structural variants, offering insights into GWAS associations with AD risk and preserved cognition at extreme age.
