## Supplementary Tables for "Fine-mapping reveals four *TMEM106B* haplotypes associated with neurodegenerative risk and preserved cognition at extreme age"

### Sheet: Table S1
Table S1. TMEM106B haplotype configurations, their marker SNPs, and frequencies in array-imputed haplotypes in centenarian, AD-cases, and control genomes.
Allele markers	Designated name	Total and frequency in imputed data
		Centenarians (n=886)	AD-cases (n=4,642)	Controls (n=6,218)
rs5011439-G rs13246024-G	T1	0.52	0.57	0.58
rs5011439-C rs13246024-G	T2	0.37	0.33	0.33
rs5011439-C rs13246024-T	T3	0.11	0.09	0.08
rs5011439-G rs13246024-T	T4	0.009	0.01	0.008

### Sheet: Table S2
Table S2. Summary statistics of common structural variants (AF >= 1%, length >= 25 bp)
#CHR	POS	ID	ALLELES	GRATE	IMAF	MIN_LENGTH	MAX_LENGTH	DIFF_LENGTH
#GRATE=Genotype calling rate
#IMAF=Inverse maximum allele frequency (1 - max(AF))
chr7	12265268	chr7:12265268-12265325	3	1	0.163618	14	49	35
chr7	12159254	chr7:12159254-12159640	5	1	0.096545	386	422	36
chr7	12227621	chr7:12227621-12227643	4	1	0.442073	11	48	37
chr7	12203613	chr7:12203613-12203705	9	1	0.22561	78	122	44
chr7	12157495	chr7:12157495-12157723	12	1	0.650407	188	244	56
chr7	12253790	chr7:12253790-12253812	4	1	0.253049	16	328	312
chr7	12242067	chr7:12242067-12242419	7	1	0.571138	17	350	333
chr7	12160026	chr7:12160056-12160400	2	1	0.096545	262	18911	18649

### Sheet: Table S3
Table S3. Differentially methylated CpGs that are haplotype-specific and/or overlapping known regulatory elements
CHR	POS	HapSpecific	overlaps_ccre	ccre_classes	ccre_name
chr7	12225244	TRUE	FALSE
chr7	12228841	TRUE	FALSE
chr7	12242229	TRUE	FALSE
chr7	12242235	TRUE	FALSE
chr7	12242091	TRUE	FALSE
chr7	12242095	TRUE	FALSE
chr7	12223961	TRUE	FALSE
chr7	12230892	TRUE	FALSE
chr7	12238146	TRUE	FALSE
chr7	12242233	TRUE	FALSE
chr7	12225111	TRUE	FALSE
chr7	12242101	TRUE	FALSE
chr7	12242144	TRUE	FALSE
chr7	12242329	TRUE	FALSE
chr7	12242200	TRUE	FALSE
chr7	12242241	TRUE	FALSE
chr7	12242304	TRUE	FALSE
chr7	12242349	TRUE	FALSE
chr7	12242358	TRUE	FALSE
chr7	12244751	TRUE	FALSE
chr7	12203113	TRUE	FALSE
chr7	12223751	TRUE	FALSE
chr7	12229967	TRUE	FALSE
chr7	12242139	TRUE	FALSE
chr7	12215808	TRUE	FALSE
chr7	12240206	TRUE	FALSE
chr7	12242111	TRUE	FALSE
chr7	12242169	TRUE	FALSE
chr7	12242265	TRUE	FALSE
chr7	12242289	TRUE	FALSE
chr7	12242297	TRUE	FALSE
chr7	12242374	TRUE	FALSE
chr7	12228617	TRUE	FALSE
chr7	12242342	TRUE	FALSE
chr7	12226362	TRUE	FALSE
chr7	12242321	TRUE	FALSE
chr7	12219128	TRUE	FALSE
chr7	12238810	TRUE	FALSE
chr7	12242245	TRUE	FALSE
chr7	12242316	TRUE	FALSE
chr7	12230178	TRUE	FALSE
chr7	12236895	TRUE	FALSE
chr7	12242366	TRUE	FALSE
chr7	12224524	TRUE	FALSE
chr7	12165345	TRUE	FALSE
chr7	12223608	TRUE	FALSE
chr7	12246598	TRUE	FALSE
chr7	12158295	TRUE	FALSE
chr7	12170811	TRUE	TRUE	dELS	EH38E2534485
chr7	12217901	TRUE	FALSE
chr7	12154376	TRUE	FALSE
chr7	12154520	TRUE	FALSE
chr7	12163958	TRUE	FALSE
chr7	12222945	FALSE	TRUE	dELS	EH38E2534502
chr7	12210775	FALSE	TRUE	pELS,CTCF-bound	EH38E2534493
chr7	12185082	FALSE	FALSE
chr7	12239892	FALSE	FALSE
chr7	12225555	FALSE	FALSE
chr7	12160434	FALSE	FALSE
chr7	12172796	TRUE	FALSE
chr7	12160748	FALSE	FALSE
chr7	12157808	FALSE	FALSE
chr7	12160459	TRUE	FALSE
chr7	12161149	TRUE	FALSE
chr7	12182265	TRUE	FALSE
chr7	12182520	TRUE	FALSE
chr7	12163514	TRUE	FALSE
chr7	12210780	FALSE	TRUE	pELS,CTCF-bound	EH38E2534493
chr7	12211635	FALSE	TRUE	pELS,CTCF-bound	EH38E2534495
chr7	12179838	FALSE	FALSE
chr7	12173292	FALSE	FALSE
chr7	12207209	FALSE	TRUE	dELS	EH38E2534490
chr7	12202197	TRUE	FALSE
chr7	12244381	TRUE	TRUE	dELS,CTCF-bound	EH38E2534512
chr7	12226112	TRUE	FALSE
chr7	12199648	TRUE	TRUE	dELS,CTCF-bound	EH38E2534489
chr7	12213266	TRUE	FALSE
chr7	12213424	TRUE	FALSE
chr7	12242825	TRUE	FALSE
chr7	12194394	TRUE	FALSE
chr7	12222202	TRUE	FALSE
chr7	12223743	TRUE	FALSE
chr7	12217922	TRUE	FALSE
chr7	12223920	TRUE	FALSE
chr7	12213917	TRUE	FALSE
chr7	12231626	TRUE	FALSE
chr7	12243650	TRUE	FALSE
chr7	12231825	TRUE	FALSE
chr7	12236191	TRUE	FALSE
chr7	12160134	TRUE	FALSE
chr7	12225696	TRUE	FALSE
chr7	12160142	TRUE	FALSE
chr7	12207647	TRUE	FALSE
chr7	12160146	TRUE	FALSE
chr7	12160166	TRUE	FALSE
chr7	12160228	TRUE	FALSE
chr7	12160252	TRUE	FALSE
chr7	12160260	TRUE	FALSE
chr7	12161682	TRUE	FALSE
chr7	12202228	TRUE	FALSE
chr7	12160205	TRUE	FALSE
chr7	12160230	TRUE	FALSE
chr7	12163768	TRUE	FALSE
chr7	12170867	TRUE	FALSE
chr7	12176402	TRUE	FALSE
chr7	12160190	TRUE	FALSE
chr7	12160198	TRUE	FALSE
chr7	12160222	TRUE	FALSE
chr7	12160268	TRUE	FALSE
chr7	12182810	TRUE	FALSE
chr7	12170839	TRUE	FALSE
chr7	12158530	TRUE	FALSE
chr7	12160130	TRUE	FALSE
chr7	12165056	TRUE	FALSE
chr7	12246783	TRUE	FALSE
chr7	12191001	TRUE	FALSE
chr7	12156874	TRUE	FALSE
chr7	12169993	TRUE	FALSE
chr7	12247056	TRUE	FALSE
chr7	12162527	TRUE	TRUE	dELS,CTCF-bound	EH38E2534483
chr7	12182049	FALSE	FALSE
chr7	12161534	FALSE	FALSE
chr7	12162439	TRUE	FALSE
chr7	12158417	TRUE	FALSE
chr7	12162640	TRUE	TRUE	dELS,CTCF-bound	EH38E2534483
chr7	12179878	TRUE	FALSE
chr7	12183825	TRUE	FALSE
chr7	12165078	TRUE	FALSE
chr7	12167490	TRUE	FALSE
chr7	12180995	TRUE	FALSE
chr7	12181933	TRUE	FALSE
chr7	12185314	TRUE	FALSE
chr7	12155822	TRUE	FALSE
chr7	12159080	TRUE	FALSE
chr7	12161325	TRUE	FALSE
chr7	12166867	TRUE	FALSE
chr7	12170888	TRUE	FALSE
chr7	12171619	TRUE	FALSE
chr7	12190933	TRUE	FALSE
chr7	12184173	TRUE	FALSE
chr7	12178252	TRUE	FALSE
chr7	12152700	TRUE	TRUE	dELS	EH38E2534478
chr7	12156764	TRUE	FALSE
chr7	12183178	TRUE	FALSE
chr7	12163710	TRUE	FALSE
chr7	12151172	TRUE	FALSE

### Sheet: Table S4
Table S4. Haplotype and structural-variant phasing comparison between Hifiasm, HiPhase, and Haplr
Approach	Haplotype	n	AluYb8_count	Rearrangement_count	AluYb8_fraction	Rearrangement_fraction
Hifiasm	T1	300	291	3	0.97	0.01
	T2	196	0	3	0	0.0153061
	T3	56	0	56	0	1
	T4	5	4	5	0.8	1
HiPhase	T1	428	424	3	0.990654	0.00700935
	T2	298	26	3	0.0872483	0.0100671
	T3	79	5	74	0.0632911	0.936709
	T4	9	9	8	1	0.888889
Haplr	T1	542	535	3	0.987085	0.00553506
	T2	345	0	3	0	0.00869565
	T3	88	0	81	0	0.920455
	T4	9	8	8	0.888889	0.888889
